# A new approach to estimating HIV incidence and the size of the infected and undiagnosed population in high immigration settings

**DOI:** 10.1101/2025.02.14.25322154

**Authors:** Amber Kunkel, Françoise Cazein, Florence Lot, Julie Muzzolon, Nikos Pantazis, Amadou Alioum

**Affiliations:** Unité VIH-hépatites B/C-IST, Direction des maladies infectieuses, Santé publique France, Saint-Maurice, France; Master Statistique, Modélisation et Science des Données, Université Claude Bernard Lyon 1, Lyon, France; Dept. of Hygiene, Epidemiology and Medical Statistics, School of Medicine, National and Kapodistrian University of Athens, Greece; Univ. Bordeaux, National Institute for Health and Medical Research (INSERM) UMR 1219, Bordeaux Population Health, Bordeaux, France

**Author notes:** Corresponding author: Amber Kunkel, 12 Rue du Val d’Osne, All. Vacassy, 94410 Saint-Maurice, France.

## Abstract

Most current approaches to estimating HIV incidence and the size of the undiagnosed population do not account for pre-migration infections, although these represent a substantial fraction of new diagnoses in some European countries. We propose a new approach to estimating these indicators that explicitly accounts for migration. First, we use an existing Bayesian model to estimate delays between infection and diagnosis for each newly diagnosed individual, and classify those born abroad into pre- or post-migration infections. Second, for native-born individuals and those with post-migration infections, we use a repurposed regression model to describe the global distribution of delays between infection and diagnosis, and estimate HIV incidence. For people with pre-migration infections, the same model is used to describe the delays between migration and diagnosis, and subsequently estimate the number of arriving migrants with undiagnosed HIV. Finally, these estimates are combined to estimate the number of people in the country with undiagnosed HIV. When applied to simulated data inspired by the French HIV surveillance system, the new model appropriately corrects for pre-migration HIV infections and produces estimates of HIV incidence, arrival of people with undiagnosed HIV, and the size of the undiagnosed population that are similar to the true simulated values.
