## Supplemental Data and Programmes for "A new approach to estimating HIV incidence and the size of the infected and undiagnosed population in high immigration settings": estTimeToAIDS_pant.csv

c.beta.aids..kappa.
(Intercept)	-5.99700423062235
genderMale	0.149249128915252
region_groupEurope	0.0303932293288435
region_groupAsia	-0.683852638477292
region_groupAmerica	0.532383105230737
expoIDU	0.0739809733281544
expoMSW	-0.286044385162649
expoOther-NK	-0.694902032346935
age_sero	0.0319509502016946
kappa	1.90125627027048
