## Supplemental Data and Programmes for "A new approach to estimating HIV incidence and the size of the infected and undiagnosed population in high immigration settings": FixedEffectsBivCASCADE_pant.csv

bFE
consc	5.50937472249339
Cobstime	-0.0473814493476612
I(Male * consc)	-0.100505099741021
I(Europe * consc)	0.177044627042393
I(Asia * consc)	0.0855763610402165
I(America * consc)	0.0963568500226349
I(IDU * consc)	0.0461374133427318
I(MSW * consc)	-0.0726468320795119
I(expo_Other * consc)	-0.0672770071501362
I(age_seroSpl1 * consc)	-0.00310964007052988
I(age_seroSpl2 * consc)	-0.00384660009225186
I(age_seroSpl3 * consc)	-0.00280985727628993
I(age_seroSpl4 * consc)	-0.00270283969564765
lspline(I(calendar * consc), knots = c(16, 22))I(calendar * consc).1	-0.0313073741730518
lspline(I(calendar * consc), knots = c(16, 22))I(calendar * consc).2	-0.0245434421914672
lspline(I(calendar * consc), knots = c(16, 22))I(calendar * consc).3	0.00218777840078275
I(Male * Cobstime)	0.0177267405655312
I(Europe * Cobstime)	-0.0320906133648853
I(Asia * Cobstime)	-0.0393554029205259
I(America * Cobstime)	-0.0466342942325071
I(IDU * Cobstime)	-0.00541038398025914
I(MSW * Cobstime)	0.0111232756639853
I(expo_Other * Cobstime)	0.012354357250587
I(age_seroSpl1 * Cobstime)	-0.00254643574348534
I(age_seroSpl2 * Cobstime)	-0.00231772618787286
I(age_seroSpl3 * Cobstime)	-0.000905401363893065
I(age_seroSpl4 * Cobstime)	-0.00110138520128132
consr	2.98750225012728
Robstime	0.0453610685227506
I(Male * consr)	0.328191319695524
I(Europe * consr)	-0.00479836818637375
I(Asia * consr)	-0.165197177781354
I(America * consr)	-0.0381357201664815
I(IDU * consr)	-0.0179768921356122
I(MSW * consr)	-0.091525895377148
I(expo_Other * consr)	-0.148584778223164
I(age_seroSpl1 * consr)	0.00472800277012324
I(age_seroSpl2 * consr)	0.00364489009565403
I(age_seroSpl3 * consr)	0.00532026044060389
I(age_seroSpl4 * consr)	0.00530279759483808
RlogObstime2	-0.138695852953612
lspline(I(calendar * consr), knots = c(16, 22))I(calendar * consr).1	0.0368613380892066
lspline(I(calendar * consr), knots = c(16, 22))I(calendar * consr).2	0.0317632767591762
lspline(I(calendar * consr), knots = c(16, 22))I(calendar * consr).3	0.00430285420153028
I(Male * Robstime)	-0.0272085306106398
I(Europe * Robstime)	0.028343201212112
I(Asia * Robstime)	0.0836710426768551
I(America * Robstime)	0.00877306594894981
I(IDU * Robstime)	0.0211885460390725
I(MSW * Robstime)	0.00402829796415473
I(expo_Other * Robstime)	0.0214565017760517
I(age_seroSpl1 * Robstime)	0.00349124017309335
I(age_seroSpl2 * Robstime)	0.00205485781628049
I(age_seroSpl3 * Robstime)	0.00262682295963457
I(age_seroSpl4 * Robstime)	-0.000419351916409077
I(Male * RlogObstime2)	-0.0179600505888426
I(Europe * RlogObstime2)	0.000321499052044657
I(Asia * RlogObstime2)	-0.0722199765148528
I(America * RlogObstime2)	0.0410731902230102
I(IDU * RlogObstime2)	-0.180829923616238
I(MSW * RlogObstime2)	-0.0213639044381879
I(expo_Other * RlogObstime2)	-0.0603067452092432
I(age_seroSpl1 * RlogObstime2)	-0.00359578486816664
I(age_seroSpl2 * RlogObstime2)	0.00128457581152866
I(age_seroSpl3 * RlogObstime2)	-0.00496850943567656
I(age_seroSpl4 * RlogObstime2)	-0.000727704279925641
