## Supplemental Data and Programmes for "A new approach to estimating HIV incidence and the size of the infected and undiagnosed population in high immigration settings": VarCovBivCASCADE_pant.csv

consc	Cobstime	consr	Robstime	RlogObstime2	sigma2CD4	sigma2VL
consc	0.313941085135889	-0.0194869994494431	-0.178887557755643	0.020239542242111	0.0288207191981562	0.0702212147423617	0.27053159490862
Cobstime	-0.0194869994494431	0.0160541229062186	-0.0158637699541873	-0.00869690628945507	-0.0147110441117974	0.0702212147423617	0.27053159490862
consr	-0.178887557755643	-0.0158637699541873	0.808801394797044	-0.116697384128475	0.132435002380923	0.0702212147423617	0.27053159490862
Robstime	0.020239542242111	-0.00869690628945507	-0.116697384128475	0.0492893913551048	-0.0442422321726852	0.0702212147423617	0.27053159490862
RlogObstime2	0.0288207191981562	-0.0147110441117974	0.132435002380923	-0.0442422321726852	0.16753501773636	0.0702212147423617	0.27053159490862
